# Validation of H5 influenza virus subtyping RT-qPCR assay and low prevalence of H5 detection in 2024-2025 influenza virus season

**DOI:** 10.1101/2025.03.17.25324122

**Authors:** David J Bacsik, Margaret G Mills, Luke D Monroe, Cassey Spring, Ailyn C. Perez-Osorio, Ferric C. Fang, Lori Bourassa, Pavitra Roychoudhury, Katharine HD Crawford, Kevin Snekvik, Alexander L Greninger

## Abstract

A sustained outbreak of H5N1 influenza virus among wild fowl and domestic livestock has caused more than 70 zoonotic infections in humans in the United States, including one death. The Centers for Disease Control and Prevention has recommended rapid H5 subtyping for all hospitalized cases with influenza A virus infection to enable prompt initiation of antiviral treatment, as well as infection prevention and implementation of public health measures to control spread. To address these needs, we developed a multiplex RT-qPCR assay to subtype H5 influenza virus in nasal, nasopharyngeal, and conjunctival specimens with a limit of detection of 230 copies/mL. No cross-reactivity was observed with other common respiratory viruses, including seasonal H3N2 and H1N1 influenza A viruses. We retrospectively subtyped 590 influenza A-positive clinical specimens processed by University of Washington labs between March 2024 and February 2025, including 512 specimens collected during the 2024-2025 influenza season, and detected no H5 positives. After clinical implementation, we performed 85 clinically ordered H5 subtyping tests in February 2025 and again detected no positives. This work enhances clinical pandemic preparedness activities and highlights the exceedingly low prevalence of H5N1 influenza virus during the 2024-2025 respiratory season.

**Importance statement:** The spread of H5N1 influenza virus in the United States has led to the culling of almost 200 million birds, infected cow herds across 17 states, and resulted in 70 human infections as of March 2025. Rapid PCR subtyping of H5 influenza virus is critical to inform hospital infection prevention and public health to enable containment of viral transmission. Here, we report the design, validation, and clinical implementation of a multiplex H5-subtyping RT-qPCR assay for nasopharyngeal, nasal, and conjunctival swab specimens. Additionally, we offer the largest reported study of H5 subtyping of influenza A-positive specimens in the United States to date. No H5 infections were detected in 675 samples collected between March 2024 and February 2025 from patients with confirmed influenza A virus infection at a large academic medical center in Seattle, WA.
