## Supplementary Tables for "Validation of H5 influenza virus subtyping RT-qPCR assay and low prevalence of H5 detection in 2024-2025 influenza virus season"

### Sheet: Table S1
Table S1: H5-positive animal specimens from Washington Animal Disease Diagnostic Laboratory used for validation.
Sample	Host species	State of animal origin	Sample type	Number of animals per sample	IAV-A Matrix Ct Value	Strain ID from NVSL Report	Genotype	Accession Number
WADDL1	Serval	WA	Nasal swab	1	19.4	EA/AM 2.3.4.4b H5N1 (B3.13)	B3.13	BioSample: SAMN46070075
WADDL2	Holstein	ID	Bulk Milk	Unknown	21.2	EA/AM 2.3.4.4b H5N1 (B3.13)	B3.13	BioSample: SAMN41892145
WADDL3	Domestic Ox (Cow) (not further specified)	ID	Bulk Milk	Unknown	29.3	partial genome: EA/AM 2.3.4.4b H5N1	Other 2.3.4.4b	Not Available
WADDL4	Domestic Ox (Cow) (not further specified)	NV	Milk	1	19.4	no strain data	Not Available	BioSample: SAMN46133438
WADDL5	Harbor Seal	WA	Brain	1	14.9	EA/AM 2.3.4.4 H5N1	Other 2.3.4.4	GISAID: EPI_ISL_18731638
WADDL6	Glaucous-Winged Gull	WA	Oral/Cloacal Swab Pool	1	29.2	EA/AM 2.3.4.4b H5N1	Other 2.3.4.4b	GISAID: EPI_ISL_18737454
WADDL7	Chicken (not further specified)	WA	Oropharyngeal swab	5	17.9	EA/AM 2.3.4.4b H5N1 (D1.1)	D1.1	BioSample: SAMN44727532

### Sheet: Table S2
Table S2. Ct values for H5 probes based on 2022 H5N1 IAV IVT RNA control
	Template Concentration	High	Low
H5 Ct Value	H5 Probe 1	20.6	35.4
	H5 Probe 2	18.2	33.3
	H5 Probe 1 + H5 Probe 2	18.1	33.2

### Sheet: Table S3
Table S3: H5-negative samples subtyped by whole genome sequencing (n=107). All samples had sufficient sequence information for subtype assignment. High quality sequences were uploaded to GenBank.
Code	IAV M Ct Value	Subtype	Accession Numbers
IAV-001	33.8	H3N2	PV249122|PV249121|PV249123|PV249124|PV249125|PV249126|PV249127|PV249128
IAV-002	29.1	H1N1	PV249961|PV249960|PV249962|PV249959
IAV-003	31.3	H1N1	not submitted -- low quality
IAV-004	34.6	H3N2	PV249963|PV249964
IAV-005	27.9	H1N1	PV249965|PV249969|PV249967|PV249966|PV249971|PV249968|PV249970|PV249972
IAV-006	33.3	H1N1	not submitted -- low quality
IAV-007	30.3	H1N1	PV249977|PV249975|PV249974|PV249978|PV249976|PV249973
IAV-008	28.7	H1N1	PV249980|PV249979|PV249982|PV249981
IAV-009	31	H1N1	PV249983
IAV-010	32.3	H3N2	PV249984
IAV-011	32	H1N1	PV249988|PV249986|PV249985|PV249990|PV249987|PV249989|PV249991
IAV-012	28.9	H1N1	not submitted -- low quality
IAV-013	30.2	H1N1	not submitted -- low quality
IAV-014	27.4	H3N2	PV249993|PV249994|PV249992|PV249995|PV249996|PV249997|PV249998|PV249999
IAV-015	24.7	H1N1	PV250007|PV250003|PV250001|PV250000|PV250005|PV250002|PV250004|PV250006
IAV-016	34.2	H3N2	PV250008|PV250009|PV250010|PV250011
IAV-017	31.9	H1N1	not submitted -- low quality
IAV-018	26.7	H1N1	PV250013|PV250016|PV250014|PV250012|PV250018|PV250015|PV250017|PV250019
IAV-019	28.9	H3N2	PV250022|PV250021|PV250020|PV250023|PV250024|PV250025|PV250026
IAV-020	30.5	H3N2	not submitted -- low quality
IAV-021	24.5	H1N1	PV250028|PV250032|PV250030|PV250029|PV250033|PV250031|PV250027|PV250034
IAV-022	27.4	H3N2	PV250036|PV250037|PV250035|PV250038|PV250039|PV250040|PV250041|PV250042
IAV-023	34.1	H1N1	PV262824|PV262827|PV262825|PV262831|PV262829|PV262826|PV262828|PV262830
IAV-024	25.8	H1N1	PV249845|PV249847|PV249848|PV249846|PV249849
IAV-025	30.4	H1N1	PV249453|PV249456|PV249454|PV249458|PV249457|PV249455
IAV-026	31.5	H3N2	PV249459|PV249460|PV249461|PV249462|PV249463|PV249464
IAV-027	32.7	H1N1	PV249468|PV249466|PV249465|PV249469|PV249467
IAV-028	24.5	H1N1	PV249924|PV249926|PV249925|PV249922|PV249927|PV249921|PV249923|PV249928
IAV-029	30.1	H1N1	PV249470|PV249473|PV249472|PV249474|PV249471
IAV-030	22.9	H1N1	PV249475|PV249477|PV249476|PV249479|PV249478
IAV-031	29.7	H1N1	PV249481|PV249482|PV249483|PV249480|PV249485|PV249484|PV249486
IAV-032	30.9	H3N2	PV249487|PV249488|PV249489|PV249490|PV249491|PV249492
IAV-033	28.2	H3N2	PV249850|PV249851|PV249852|PV249853|PV249854|PV249855|PV249856
IAV-034	31.2	H3N2	PV262875|PV262876|PV262877|PV262878|PV262879|PV262880|PV262881|PV262882
IAV-035	28.3	H1N1	PV249493|PV249495|PV249494|PV249497|PV249496
IAV-036	25.1	H3N2	PV249857|PV249858|PV249859|PV249860|PV249861|PV249862|PV249863
IAV-037	28.3	H3N2	PV249498|PV249499|PV249500|PV249501|PV249502|PV249503
IAV-038	28.5	H3N2	PV249864|PV249865|PV249866|PV249867|PV249868|PV249869|PV249870
IAV-039	29.7	H3N2	PV249504|PV249505|PV249506|PV249507|PV249508
IAV-040	25.6	H3N2	PV249871|PV249872|PV249873|PV249874|PV249875|PV249876|PV249877
IAV-041	28.5	H3N2	PV249509|PV249510|PV249511|PV249512|PV249513
IAV-042	33.2	H3N2	PV249514|PV249515|PV249516|PV249517|PV249518|PV249519
IAV-043	33.2	H3N2	PV249813|PV249814|PV249815|PV249816|PV249817|PV249818|PV249819|PV249820
IAV-044	27.4	H3N2	PV249520|PV249521|PV249522|PV249523|PV249524|PV249525|PV249526
IAV-045	26.7	H3N2	PV249880|PV249881|PV249879|PV249882|PV249878|PV249883|PV249884
IAV-046	28.8	H1N1	PV249530|PV249527|PV249528|PV249531|PV249529
IAV-047	30.8	H3N2	PV249532|PV249533|PV249534|PV249535|PV249536|PV249537
IAV-048	37.5	H3N2	PV249538|PV249539|PV249540|PV249541|PV249542|PV249543|PV249544|PV249545
IAV-051	31.9	H3N2	PV249553|PV249554|PV249555|PV249556|PV249557|PV249558
IAV-052	26.9	H3N2	PV249890|PV249891|PV249892|PV249893|PV249894
IAV-053	25.3	H1N1	PV249559|PV249561|PV249560|PV249564|PV249562|PV249563
IAV-054	27.4	H3N2	PV249929|PV249930|PV249931|PV249932|PV249933|PV249934|PV249935|PV249936
IAV-055	27.3	H1N1	PV249568|PV249566|PV249565|PV249569|PV249567
IAV-056	28.2	H1N1	PV249570|PV249572|PV249571|PV249574|PV249573
IAV-057	29.5	H1N1	PV249575|PV249579|PV249577|PV249576|PV249580|PV249578
IAV-058	31.9	H3N2	PV249581|PV249582|PV249583|PV249584|PV249585|PV249586
IAV-059	33.3	H3N2	PV249821|PV249822|PV249823|PV249824|PV249825|PV249826|PV249827|PV249828
IAV-060	33.6	H3N2	PV249829|PV249830|PV249831|PV249832|PV249833|PV249834|PV249835|PV249836
IAV-061	28.7	H3N2	PV249587|PV249588|PV249589|PV249590|PV249591|PV249592
IAV-062	34.5	H3N2	PV249593|PV249594|PV249595|PV249596|PV249597|PV249598
IAV-063	29.1	H3N2	PV249599|PV249600|PV249601|PV249602|PV249603|PV249604
IAV-064	31.1	H3N2	PV249781|PV249782|PV249783|PV249784|PV249785|PV249786|PV249787|PV249788
IAV-065	28.2	H1N1	PV249605|PV249608|PV249607|PV249606|PV249609
IAV-066	32.9	H3N2	PV249610|PV249611|PV249612|PV249613|PV249614|PV249615|PV249616
IAV-067	36	H3N2	PV249757|PV249758|PV249759|PV249760|PV249761|PV249762|PV249763|PV249764
IAV-068	35.1	H3N2	PV249773|PV249774|PV249775|PV249776|PV249777|PV249778|PV249779|PV249780
IAV-069	24.7	H1N1	PV249617|PV249621|PV249619|PV249623|PV249618|PV249620|PV249622
IAV-070	Undetermined	H3N2	PV249806|PV249807|PV249805|PV249808|PV249809|PV249810|PV249811|PV249812
IAV-071	29.2	H3N2	PV262834|PV262835|PV262836|PV262837|PV262838|PV262839
IAV-072	28.5	H3N2	PV249624|PV249625|PV249626|PV249627|PV249628|PV249629|PV249630|PV249631
IAV-073	35	H3N2	PV249789|PV249790|PV249791|PV249792|PV249793|PV249794|PV249795|PV249796
IAV-074	31.6	H3N2	PV249632|PV249633|PV249634|PV249635|PV249636|PV249637
IAV-075	26.3	H1N1	PV249639|PV249641|PV249640|PV249643|PV249642|PV249638
IAV-076	34.9	H1N1	PV249644|PV249646|PV249645|PV249648|PV249647
IAV-077	36.1	H1N1	PV249649|PV249651|PV249650|PV249654|PV249653|PV249652
IAV-078	26.4	H3N2	PV249895|PV249896|PV249897|PV249898|PV249899|PV249900
IAV-079	29.8	H1N1	PV262840|PV262843|PV262842|PV262841|PV262844
IAV-080	27.2	H3N2	PV262845|PV262846|PV262847|PV262848|PV262849
IAV-081	30.7	H3N2	PV249655|PV249656|PV249657|PV249658|PV249659|PV249660|PV249661
IAV-082	32.1	H3N2	PV249662|PV249663|PV249664|PV249665|PV249666
IAV-083	33	H3N2	PV249765|PV249766|PV249767|PV249768|PV249769|PV249770|PV249771|PV249772
IAV-084	28.3	H3N2	PV249901|PV249902|PV249903|PV249904|PV249905
IAV-085	30.5	H3N2	PV249667|PV249668|PV249669|PV249670|PV249671|PV249672
IAV-086	38.5	H3N2	PV249749|PV249750|PV249751|PV249752|PV249753|PV249754|PV249755|PV249756
IAV-087	34.2	H1N1	PV249803|PV249799|PV249797|PV249804|PV249801|PV249798|PV249800|PV249802
IAV-088	36.2	H3N2	PV249673|PV249674|PV249675|PV249676|PV249677|PV249678
IAV-089	25.3	H1N1	PV249906|PV249909|PV249908|PV249907|PV249910|PV249911
IAV-090	32.1	H3N2	PV249679|PV249680|PV249681|PV249682|PV249683
IAV-091	32.6	H3N2	PV249684|PV249685|PV249686|PV249687|PV249688
IAV-092	25.3	H1N1	PV249690|PV249692|PV249691|PV249695|PV249693|PV249689|PV249694
IAV-093	30.2	H3N2	PV249937|PV249938|PV249939|PV249940|PV249941|PV249942|PV249943|PV249944
IAV-094	28.1	H3N2	PV249696|PV249697|PV249698|PV249699|PV249700
IAV-095	27.9	H3N2	PV249912|PV249913|PV249914
IAV-096	24.9	H3N2	PV249915|PV249916|PV249917|PV249918|PV249919|PV249920
IAV-097	29.2	H1N1	PV249701|PV249704|PV249703|PV249705|PV249702
IAV-098	30.3	H3N2	PV249706|PV249707|PV249708|PV249709|PV249710|PV249711
IAV-099	32	H3N2	PV249712|PV249713|PV249714|PV249715|PV249716|PV249717|PV249718
IAV-100	37.9	H3N2	PV249719|PV249720|PV249721|PV249722|PV249723|PV249724
IAV-101	35	H3N2	PV249837|PV249838|PV249839|PV249840|PV249841|PV249842|PV249843|PV249844
IAV-102	32	H3N2	PV249725|PV249726|PV249727|PV249728|PV249729|PV249730|PV249731
IAV-103	35	H3N2	PV262850|PV262851|PV262852|PV262853|PV262854|PV262855|PV262856
IAV-104	29.6	H3N2	PV262858|PV262859|PV262857|PV262860|PV262861
IAV-105	34.8	H3N2	PV249732|PV249733|PV249734|PV249735|PV249736
IAV-106	28	H3N2	PV249737|PV249738|PV249739|PV249740|PV249741
IAV-107	34.5	H3N2	PV262862|PV262863|PV262864|PV262865|PV262866|PV262867
IAV-108	35.2	H3N2	PV249742|PV249743|PV249744|PV249745|PV249746|PV249747|PV249748
IAV-109	26.7	H1N1	PV262868|PV262871|PV262870|PV262869|PV262873|PV262872|PV262874

### Sheet: Table S4
Table S4. Geographic information (ZIP3 codes) related to samples retrospectively tested for H5 influenza virus. Samples without available information are listed as “Unknown”. ZIP3 locations were obtained from https://pe.usps.com/archive/html/dmmarchive20050106/print/L002.htm.
ZIP3	n	%	Location	Annotation
981	388	66	Seattle WA	Seattle Urban Core
980	103	17	Seattle WA	Seattle Metropolitan Area
982	28	4.7	Everett WA	Western Washington
983	12	2	Tacoma WA	Western Washington
985	7	1.2	Olympia WA	Western Washington
984	6	1	Tacoma WA	Western Washington
988	4	0.7	Wenatchee WA
989	3	0.5	Yakima WA
995	3	0.5	Alaska
997	2	0.3	Alaska
24	1	0.2	Boston MA
54	1	0.2	Burlington VT
77	1	0.2	Monmouth NJ
200	1	0.2	Washington DC
212	1	0.2	Balitmore MD
278	1	0.2	Rocky Mount NC
301	1	0.2	North Metro GA
337	1	0.2	St Petersburg FL
357	1	0.2	Huntsville AL
450	1	0.2	Cincinnati OH
481	1	0.2	Detroit MI
598	1	0.2	Missoula MT
599	1	0.2	Kalispell MT
604	1	0.2	S Suburban IL
606	1	0.2	Chicago IL
773	1	0.2	North Houston TX
802	1	0.2	Denver CO
853	1	0.2	Phoenix AZ
891	1	0.2	Las Vegas NV
904	1	0.2	Santa Monica CA
913	1	0.2	Van Nuys CA
925	1	0.2	San Bernadino CA
926	1	0.2	Santa Ana CA
937	1	0.2	Fresno CA
968	1	0.2	Honolulu HI
970	1	0.2	Portland OR
972	1	0.2	Portland OR
992	1	0.2	Spokane WA
UNK	6	1	UNKNOWN
